# Sourcing Bivariate Genetic Overlap for Polygenic Prediction using MiXeR-Pred

**DOI:** 10.1101/2024.02.19.24303039

**Authors:** Nadine Parker, Weiqiu Cheng, Guy F. L. Hindley, Kevin S. O’Connell, Pravesh Parekh, Espen Hagen, Olav B. Smeland, Srdjan Djurovic, Alexey A. Shadrin, Ole A. Andreassen, Oleksandr Frei, Anders M. Dale

## Abstract

The past two decades have seen the advent and mass application of genome-wide association studies (GWAS). The observation that complex phenotypes are polygenic has contributed to the development of the polygenic score (PGS) for understanding individual-level genetic predisposition. There have been substantial advances in PGS methodology in recent years. However, few methods leverage the pleiotropic nature of complex phenotypes for polygenic prediction. Here, we present MiXeR-Pred, a novel approach for polygenic prediction that builds on an established MiXeR framework to source genetic overlap with a secondary phenotype to inform PGS prediction of a primary phenotype. We apply MiXeR-Pred using both bipolar disorder and schizophrenia as complex primary phenotypes along with the following secondary phenotypes: education attainment, major depressive disorder, and measures of cortical brain morphology. We compare MiXeR-Pred predictions to the PGS derived from each primary phenotype’s GWAS in addition to the multi-trait analysis of GWAS (MTAG) approach, which can use correlated secondary phenotypes to boost discovery and prediction for a primary phenotype. We show that MiXeR-Pred improves prediction performance when compared to both the primary GWAS and MTAG PGS, regardless of the secondary phenotype. Not only can MiXeR-Pred be used to further our understanding of pleiotropy among complex phenotypes, but it also provides a novel conceptualization of how one can source pleiotropy to improve PGS performance which can ultimately contribute to advancements in personalized medicine. The MiXeR-Pred tool is available at https://github.com/precimed/mixer-pred.
