## Supplementary Tables for "Sourcing Bivariate Genetic Overlap for Polygenic Prediction using MiXeR-Pred"

### Sheet: ST1
trait1	trait2	dice (mean)	dice (std)	pi1 (mean)	pi1 (std)	pi2 (mean)	pi2 (std)	pi12 (mean)	pi12 (std)	nc1@p9 (mean)	nc1@p9 (std)	nc2@p9 (mean)	nc2@p9 (std)	nc12@p9 (mean)	nc12@p9 (std)	rho_zero (mean)	rho_zero (std)	rho_beta (mean)	rho_beta (std)	rg (mean)	rg (std)	fraction_concordant_within_shared (mean)	fraction_concordant_within_shared (std)	best_vs_min_AIC	best_vs_min_BIC	best_vs_max_AIC	best_vs_max_BIC
BIP	EDU	0.811127373081859	0.0464264175812662	0.0003200765477206385	0.0001947011445166458	0.0010890234738052957	0.0001813059551459091	0.0030210629976193957	0.0001692867364874386	1020.7614600933932	620.924669345436	3473.022935025222	578.2058473709042	9634.52242422838	539.8751565584357	0.019175562579647996	0.0022901127703843422	0.1712055192336542	0.011548261962912964	0.1391791662230419	0.004821823286296913	0.5547700242024286	0.003731826368102073	54.00210552294739	44.45247480033775	1.7468952860857825	-7.802735436523858
BIP	MDD	0.8785065341969949	0.07977907277284475	0.00023250866095895297	0.0002529078084235881	0.0006212105097403271	0.0003334608733445253	0.0031086308843810808	0.000314558278131815	741.4972510012395	806.5525126220796	1981.112803995074	1063.4456363115405	9913.786633320535	1003.163054453275	0.08628316585562183	0.002366533315391969	0.5329455221724769	0.052632475160025866	0.4649767218612877	0.005544481268849259	0.6793599941474785	0.02061091492367508	4.47681699746172	-5.0611613154352195	-0.32005286219646223	-9.858031175093402
BIP	SA	0.23414436677633935	0.036010611738471164	0.002889368264186569	0.00014034550607606408	6.575035564589126e-05	5.0674971351046373e-05	0.00045177128115346423	7.125502162626538e-05	9214.53255198435	447.57819565332704	209.6855564979972	161.6083968502189	1440.7513323374244	227.24057864337883	0.005421848802940765	0.0016288739347246018	0.027157284359107227	0.029603408696617702	0.008752680204213128	0.009195765962283298	0.5086500297375653	0.009431444707701875	10.583992317604134	1.0014964895050276	0.15514565752237103	-9.427350170576734
BIP	SCZ	0.9242423704927754	0.03643851685801124	0.00038121437942224774	0.000173296934793174	0.00010559305232535036	0.00010590159269197036	0.0029599251659177864	0.00011297116983788846	1215.7371395022685	552.664146901456	336.74856541322515	337.7325366456431	9439.546744819509	360.2782431058636	0.2217420870477366	0.002806627396552346	0.7685000371933619	0.03183108365681235	0.7100180689475644	0.0070134480212018365	0.7795407609726651	0.016773184069793664	10.574119526549476	1.011766427930276	0.03287012309883721	-9.529482975520361
BIP	TH	0.21930051436337	0.02053433864316147	0.002928198042964734	0.00012826388104464516	1.2873322694533977e-05	1.4128137030005721e-05	0.0004129415023752998	3.9689904641109804e-05	9338.365247515972	409.0484836353886	41.05452824802076	45.056277586870145	1316.9186368058013	126.57573727578182	-0.0020421160995934386	0.0022956525066180284	-0.039903893311562744	0.04323962647319908	-0.013510301413439629	0.014419654397253585	0.4872826977940831	0.013782934166412216	14.607385392923607	5.0248895648245	-0.47263770810095596	-10.055133536200062
SCZ	BIP	0.9151351468698639	0.035781917927026834	0.00013411902767162533	0.0001047684039823976	0.00040974035476852263	0.0001678819198518938	0.0029313991905715107	0.00012593641107948325	427.7212294600332	334.11866562015825	1306.7098035490767	535.3950323810351	9348.574080772698	401.6259103263444	0.22173886214479394	0.002801635315517337	0.7760615358685834	0.02963024529041863	0.7100350746425571	0.006991588884786706	0.7832310741685642	0.015139028735178865	10.942249947227538	1.3798968486083383	0.0897321023629047	-9.472620996256293
SCZ	EDU	0.8418787856504875	0.01701583421892373	4.487642239858292e-05	2.4442458803286186e-05	0.0010894446755801376	0.00010841411257011322	0.0030206417958445536	8.357985549772605e-05	143.1161476139342	77.94985328975496	3474.3661966348072	345.7452557204728	9633.179162618797	266.5459120320066	0.000568405210601347	0.002232778171874	0.04057161616842408	0.00629567220388063	0.034507041774505816	0.005303235055727	0.5129181522850657	0.002005723566205289	329.88634180344525	320.3370470859937	0.1261845250672195	-9.423110192384334
SCZ	MDD	0.8730520629434542	0.023384255760393064	9.951584299392575e-05	7.338316067716415e-05	0.0007638390188721972	0.00014364472326707745	0.002966002375249211	0.00010117598322093473	317.36763571183235	234.02746240711275	2435.9717627947107	458.09978425782333	9458.927674520897	322.662016615867	0.06701399818527179	0.0020996352376853396	0.3929276355925867	0.00961305077745733	0.34458678738319404	0.005422743040763148	0.628545247364472	0.0033357427532600716	12.122622073366074	2.5850209371578954	0.04805784035706893	-9.48954329585111
SCZ	SA	0.26531262050631377	0.02400485031922167	0.0025899382549197077	7.859299181994266e-05	4.194167347592628e-05	3.7267960358048715e-05	0.0004755799633234293	4.7016728933497715e-05	8259.615312243975	250.64222185141963	133.75689084666516	118.85187434284359	1516.6799979887564	149.94183490400673	-0.015661302601407495	0.002398057731840473	0.06477055967318683	0.027027211857693717	0.024474757504178688	0.010315434577008217	0.5206385147067533	0.008619307835005545	17.495874511159492	7.947332486417423	0.04199849921860732	-9.50654352552346
SCZ	TH	0.23466232888991204	0.017452891212165807	0.0026557026486680943	7.560488217208032e-05	1.5999255494791773e-05	1.809429767189099e-05	0.000409815569575042	3.420938965207723e-05	8469.345637888924	241.11279150485987	51.02349271001539	57.7048266811614	1306.9496723438072	109.0977354599434	-0.0022928055652913005	0.0017408343529202138	-0.07798712974394342	0.02258377293905033	-0.027875110408342542	0.007928367545429967	0.47514445836610164	0.007211295910793105	23.56992285483866	14.021380830096593	-0.39213604835676963	-9.940678073098837

### Sheet: ST2
trait1	trait2	dice (mean)	dice (std)	pi1 (mean)	pi1 (std)	pi2 (mean)	pi2 (std)	pi12 (mean)	pi12 (std)	nc1@p9 (mean)	nc1@p9 (std)	nc2@p9 (mean)	nc2@p9 (std)	nc12@p9 (mean)	nc12@p9 (std)	rho_zero (mean)	rho_zero (std)	rho_beta (mean)	rho_beta (std)	rg (mean)	rg (std)	fraction_concordant_within_shared (mean)	fraction_concordant_within_shared (std)	best_vs_min_AIC	best_vs_min_BIC	best_vs_max_AIC	best_vs_max_BIC
BIP	SCZ_shuffledZ	0.950321	0.0224964	0.000297674	0.000153517	2.20529e-05	1.53299e-05	0.00304347	6.58764e-05	949.318	489.584	70.3293	48.8889	9705.97	210.088	0.000869057	0.0037238	-0.00388672	0.0121228	-0.00377485	0.0115021	0.498763	0.00385904	712.055	702.492	1.31632	-8.24603
BIP	MDD_shuffledZ	0.937416	0.0275398	2.73979e-05	2.62822e-05	0.0004161	0.000207867	0.00331374	0.000109928	87.3752	83.817	1326.99	662.913	10567.9	350.572	0.00282024	0.00193774	-0.00500162	0.0102923	-0.00474154	0.00974569	0.498408	0.00327629	257.612	248.074	-0.679072	-10.217
SCZ	BIP_shuffledZ	0.950327	0.0222695	2.1984e-05	1.44443e-05	0.000297605	0.000152842	0.00304353	6.74676e-05	70.1096	46.0646	949.098	487.43	9706.19	215.162	0.000632885	0.00274688	-0.00192658	0.00985371	-0.00189365	0.00928867	0.499387	0.00313665	716.58	707.018	1.50025	-8.0621
SCZ	MDD_shuffledZ	0.895272	0.0197872	2.4764e-05	1.69864e-05	0.000689087	0.000151591	0.00304075	6.38834e-05	78.9754	54.1718	2197.58	483.44	9697.32	203.732	0.00119925	0.00296689	-0.0021466	0.00972985	-0.00196934	0.00861375	0.499317	0.00309727	295.738	286.2	-0.139712	-9.67731

### Sheet: ST3
Primary Phenotype	Prediction Metric	MiXeR Estimate	r	p-value
BIP	R2	rg shared	0.90	0.03
BIP	R2	rg genome-wide	0.91	0.03
BIP	R2	Dice	0.62	0.27
BIP	R2	Power	-0.45	0.45
BIP	AUC	rg shared	0.90	0.03
BIP	AUC	rg genome-wide	0.90	0.04
BIP	AUC	Dice	0.74	0.15
BIP	AUC	Power	-0.27	0.66
SCZ	R2	rg shared	0.14	0.82
SCZ	R2	rg genome-wide	0.17	0.78
SCZ	R2	Dice	0.44	0.46
SCZ	R2	Power	0.03	0.96
SCZ	AUC	rg shared	0.13	0.83
SCZ	AUC	rg genome-wide	0.16	0.80
SCZ	AUC	Dice	0.45	0.44
SCZ	AUC	Power	0.01	0.98
